# Comparison study of commercial COVID-19 RT-PCR kits propose an approach to evaluate their performances

**DOI:** 10.1101/2021.01.20.21250143

**Authors:** Hana Krismawati, Caroline Mahendra, Annabelle Hartanto, Muhammad Fajri Rokhmad, Semuel Sandi, Astrid Irwanto

## Abstract

With the increasing number of COVID-19 cases in Indonesia, scalable and high-throughput diagnostic testing is essential nationwide. Currently, RT-PCR has been the preferred method of viral detection and many manufacturers offer commercial kits for routine clinical diagnostics. In response to the incoming of various kits, there is a need to assess their performance and compatibility of use in clinical laboratories. Kit characteristics impact the testing workflow of these laboratories and some factors can render a kit to perform sub-optimally, leading to false results that are misleading for public safety. Here, we evaluated six commercial kits that are predominantly distributed to appointed testing facilities across Indonesia. Their performance was assessed based on their ease of use, availability, robustness and accuracy for scalable testing in a manual set-up. Our findings demonstrated that all six kits are suitable for use in routine diagnostics, but their considerations for use may vary according to different use-cases. To better guide considerations in procurement of kits, our study provided a systematic approach for laboratories to assess the performance of new incoming kits.
