## Supplementary Table for "Comparison study of commercial COVID-19 RT-PCR kits propose an approach to evaluate their performances"

### Sheet: Sheet1
Supplementary Table 1. Evaluation of accuracy of the seven commercial kits with previously diagnosed clinical samples
Expected Result	Sample ID	Results and Ct values when gene is detected, IC stands for Internal Control
		Sansure				Biosensor				Lifegen					Liferiver					BioCov				DaAn
		Orf1ab	N	IC	Result	Orf1ab RdRP	E	IC	Result	Orf1ab	IC	N	IC	Result	Orf1ab	N	E	IC	Result	N	Orf1ab RdRP	IC	Result	N	Orf1ab	IC	Result
Positive	29811	25.83	25.09	25.11	Positive	21.38	22.25	21.91	Positive	27.87	26.17	27.68	26.25	Positive	27.6	26.87	26.59	30.24	Positive	26.96	29.16	25.84	Positive	27.34	29.69	26.33	Positive
Positive	29827	31.17	30.26	28.49	Positive	25.4	26.06	22.11	Positive	32.73	31.33	32.02	31.43	Positive	33.07	31.97	32.03	32.04	Positive	31.96	33.35	28.83	Positive	32.22	35.09	29.41	Positive
Positive	29855	29.16	28.93	27.11	Positive	24.71	25.8	21.85	Positive	30.7	29.18	31.01	29.2	Positive	30.71	30.62	30.08	30.47	Positive	30.31	31.57	27.34	Positive	31.34	33.32	28.59	Positive
Positive	29858	19.19	17.74	30.57	Positive	14.09	14.85	34.09	Positive	20.35	36.75	20.49		Positive	20.31	18.98	19.03	44.51	Positive	19.12	22.17	31.69	Positive	19.59	22.05	33.62	Positive
Positive	29862	22.28	21.1	25.34	Positive	16.74	17.87	30.09	Positive	23.65	27.28	23.61	27.19	Positive	23.37	22.31	22.33	34.61	Positive	22.5	25.19	26.28	Positive	23.18	25.64	26.74	Positive
Positive	29905	16.02	15.13	24.17	Positive	8.42	9.22	37.62	Positive	17.07	27.15	17.47	28.02	Positive	17.35	16.53	16.17		Positive	16.51	19.13	24.9	Positive	16.82	18.35	25.93	Positive
Positive	29920	23.84	22.92	27.83	Positive	17.91	18.49	29.77	Positive	25.38	30.52	25.61	30.13	Positive	25.07	24.38	23.94	38.37	Positive	24.72	26.97	28.51	Positive	24.44	26.6	28.57	Positive
Positive	29949			29.17	Negative	24.74	25.43	22.66	Positive	32.02	26.05	30.25	26.95	Positive	39.05	39.31	37.72	30.05	Positive	30.21	31.56	26.84	Positive	31.29	33.52	27.44	Positive
Positive	29960	28.19	26.53		Positive	24.62	24.79	22.64	Positive	31.53	31.77	30.25	31.44	Positive	30.28	28.86	29.13	30.06	Positive	28.97	32.3	30.64	Positive	28.97	32.41	30.51	Positive
Positive	29961	28.35	27.82	25.72	Positive	21.64	22.14	22.68	Positive	26.21	24.5	26.14	24.39	Positive	30.39	30.05	29.5	31.01	Positive	25.15	27.67	24.35	Positive	25.7	28.11	24.74	Positive
Positive	29997	24.68	23.89	23.81	Positive				Invalid		30.4		30.64	Negative	26.19	25.47	25.26	31.54	Positive	38.62		30.15	Positive	38.53	45.6	30.62	Positive
Positive	30017	31.04	30.49	29.27	Positive	25.63	26.79	22.79	Positive	32.68	31.68	32.84	32.09	Positive	32.83	32.42	31.89	30.48	Positive	32.16	33.24	29.52	Positive	32.71	35.18	30.45	Positive
Positive	30025	26.02	24.98	26.38	Positive	20.79	21.97	22.93	Positive	27.23	27.59	26.73	27.43	Positive	27.23	25.83	26.01	32.75	Positive	26.08	28.82	27.12	Positive	27	29.82	27.95	Positive
Positive	30096	29.35	28.71	26.94	Positive	24.27	25.27	23.03	Positive	36.73	29.35	31.71	28.91	Positive	31.38	30.59	30.3	30.19	Positive	30.91	33.04	27.43	Positive	31.51	33.86	28.78	Positive
Positive	30107	23.05	21.68	24.25	Positive	17.08	18.14	32.22	Positive	26.76	26.07	24.49	25.99	Positive	24.49	23.34	23.39	33.02	Positive	23.66	25.91	25.04	Positive	24.1	26.61	25.49	Positive
Positive	30108	27.13	26.12	27.5	Positive	23.02	23.79	22.61	Positive	28.49	28.34	28.26	28.68	Positive	28.52	27.89	27.77	31.74	Positive	27.55	30.1	28.42	Positive	27.6	30.4	28.42	Positive
Positive	30186			26.18	Negative	28.15	28.32	22.99	Positive		27.26	36.55	27.09	Positive	36.35	35.42	35.65	29.76	Positive	35.83		27.34	Positive	36.42	39.57	27.77	Positive
Positive	30195	26.85	25.98	26.87	Positive	21.78	22.31	24.47	Positive	29.52	30.22	28.68	30.24	Positive	28.73	27.75	27.55	33.38	Positive	27.65	31.21	27.75	Positive	28.15	30.62	28.05	Positive
Positive	30202	25.32	24.61	31.07	Positive	21.94	20.88		Positive	27.1	33.34	27.2	32.61	Positive	26.75	26.11	25.76	34.26	Positive	25.97	29.23	31.85	Positive	26.33	28.41	31.61	Positive
Positive	30211	20.31	19.53	24.31	Positive	14.67	15.31		Positive	22.52	24.87	22.01	25.3	Positive	21.25	20.38	20.13	34.64	Positive	20.57	23.92	24.75	Positive	20.84	22.91	24.78	Positive
Negative	27158			25.8	Negative			21.8	Negative		28.42		28.75	Negative				31.02	Negative			25.73	Negative			25.56	Negative
Negative	27159			28.18	Negative			22.23	Negative		29.66		29.59	Negative				31.33	Negative			26.69	Negative			27.27	Negative
Negative	27160			24.97	Negative			22.55	Negative		29.34		29.46	Negative				32.35	Negative			26.62	Negative			31.17	Negative
Negative	27161			29.51	Negative			22.82	Negative		26.78		26.99	Negative				30.83	Negative			24.33	Negative			26.47	Negative
Negative	27162			23.95	Negative			22.14	Negative		29.45		29.56	Negative				31.17	Negative			26.76	Negative			28.31	Negative
Negative	27165			27.57	Negative			22.08	Negative		31.28		31.2	Negative				31.4	Negative			28.47	Negative			28.48	Negative
Negative	27166			25.05	Negative			21.96	Negative		31.61		31.48	Negative				31.33	Negative			28.4	Negative			28.51	Negative
Negative	27167			27.32	Negative			22.19	Negative		30.55		30.57	Negative				30.95	Negative			27.01	Negative			27.43	Negative
Negative	27168			24.16	Negative			21.58	Negative		28.95		29.3	Negative				31.24	Negative			26.69	Negative			28.86	Negative
Negative	27170			26.67	Negative			21.85	Negative		27		27.19	Negative				33.07	Negative			24.4	Negative			29.59	Negative
Negative	27175			23.28	Negative			21.81	Negative		27.39		28.6	Negative				31.63	Negative			25.27	Negative			27.37	Negative
Negative	27189			25.48	Negative			21.86	Negative		27.41		27.6	Negative				30.89	Negative			25.25	Negative			25.71	Negative
Negative	27196			24.56	Negative			21.95	Negative		28.56		28.76	Negative				32.14	Negative			26.63	Negative			28.61	Negative
Negative	27301			25.55	Negative			21.8	Negative		31.35		31.5	Negative				31.91	Negative			29.14	Negative			27.83	Negative
Negative	27306			26.5	Negative			22.4	Negative		32.08		31.58	Negative				32.19	Negative			29.12	Negative			29.58	Negative
Negative	27312			23.35	Negative			21.97	Negative		30.8		31.21	Negative				31.49	Negative			28.22	Negative			28.22	Negative
Negative	27313			24.62	Negative			22.09	Negative		29.35		29.27	Negative				32.74	Negative			27.35	Negative			28.12	Negative
Negative	27314			23.04	Negative			22.17	Negative		26.58		26.6	Negative				32.23	Negative			24.17	Negative			28.32	Negative
Negative	27315			25.66	Negative			21.96	Negative		30.27		30.11	Negative				34.58	Negative	41.17		26.7	Negative			29.37	Negative
Negative	27317			27.29	Negative			23.99	Negative		28.16		28.12	Negative				31.2	Negative			26.09	Negative			28.67	Negative

### Sheet: Sheet2
Supplementary Table 2. Results for clinical samples tested using Sansure to assess kit robustness
Sample ID	Orf1ab	N	IC	Result
X99001			24.74	Negative
15770			26.35	Negative
15778	28.7	27.66	24.35	Positive
15793			24.13	Negative
15801			28.43	Negative
15763			26.71	Negative
15571			26.37	Negative
15779	38.11	35.53	25.13	Positive
15786			24.55	Negative
15794			23.65	Negative
15802			32.2	Negative
15764			22.19	Negative
15772			24.97	Negative
15780			23.31	Negative
15787			24.5	Negative
15795			26.29	Negative
15803			24.21	Negative
15765			27.01	Negative
15773			26.76	Negative
15781			28.87	Negative
15788			27.48	Negative
15796			24.66	Negative
15804			23.43	Negative
15766			26.04	Negative
15774			25.83	Negative
15782			26.67	Negative
15789			27.87	Negative
15797			24.49	Negative
15767			27.32	Negative
15775			28.04	Negative
15783			26.84	Negative
15790			28.68	Negative
15798			24.84	Negative
15768			26.19	Negative
15776			27.71	Negative
15784			29.19	Negative
15791			23.81	Negative
15799			24.91	Negative
15769			25.46	Negative
15777			23.27	Negative
15785			26.48	Negative
15792			24.87	Negative
15800	23.01	22.3	26.85	Positive
19360	34.73	33.81	26.47	Positive
19361			28.65	Negative
19362	36.1	33.8	25.1	Positive
19363	33.05	32.56	26.08	Positive
19364			26.71	Negative
19365			24.59	Negative
19366			26.09	Negative
19367	32.17	30.08	25.37	Positive
19368	38.61		23.97	Positive
19369			24.67	Negative
19370			25.02	Negative
19371	35.78	33.54	25.42	Positive
19372	34.74	33.54	23.57	Positive
19373			25.69	Negative
19374			24.57	Negative
19375			24.71	Negative
19376			23.54	Negative
19377			25	Negative
19378	28.62	27.31	27.22	Positive
19379	32.04	31.06	24.4	Positive
19380	30.39	29.46	25.31	Positive
19381	32.84	31.44	24.7	Positive
19382	34.06	32.41	24.35	Positive
19383			29.74	Negative
19384	27.69	24.73	24.15	Positive
19385			27.59	Negative
19386	20.73	18.77	26.28	Positive
19387			26.47	Negative
19388	37.56	36.26	26.25	Positive
19389			25.92	Negative
19390			25.59	Negative
19391			24.11	Negative
19392			24.53	Negative
19394			24	Negative
19395	15.54	13.66	24.7	Positive
19396			23.24	Negative
19397			23.9	Negative
19398	40.54		26.98	Positive
19399			24.76	Negative
19400			25.64	Negative
19401	39.92		24.64	Positive
19402			27.95	Negative
19403	38.59	36.88	25.49	Positive
19404	40.77	36.79	25.6	Positive
19405			26.03	Negative
19406	40.78	36.48	27.26	Positive
19407			24.49	Negative
19408	33.09	29.91	24.24	Positive
19409	34.24	32.13	25.19	Positive
19410			25.28	Negative
19411	34.21	30.64	26.25	Positive
19412	31.75	30.87	24.95	Positive
19413			27.18	Negative
19414			27.81	Negative
19415			31.22	Negative
19416	27.83	24.46	24.19	Positive
19417	38.1	35.33	24.64	Positive
19418	27.5	26.82	24.55	Positive
19419	37.2	35.42	24.74	Positive
19420	35.34	34.14	24.5	Positive
19421			24.11	Negative
19422	37.24	35.5	25.96	Positive

### Sheet: Sheet3
Supplementary Table 3. Results for clinical samples tested using Biosensor to assess kit robustness
Sample ID	Orf1ab RdRP	E	IC	Result
22124	33.67		19.34	Positive
22125			19.69	Negative
22126			19.99	Negative
22127			19.08	Negative
22128			19.13	Negative
22129			19.32	Negative
22130	27.7	27.41	21.86	Positive
22131	17.24	17.65	19.97	Positive
22132	32.72	34.36	20.76	Positive
22133	32.02	32.48	20.7	Positive
22134			20.08	Negative
22135			19.83	Negative
22136			20.54	Negative
22137	35.06		20.56	Positive
22138	33.78	33.56	19.37	Positive
22139			20.48	Negative
22140	34.16		19.26	Positive
22141			19.2	Negative
22142	31.61	32.85	19.25	Positive
22372	31.86	31.56	19.11	Positive
22373	33.27	34.09	19.5	Positive
22374	31.73	33.24	19.1	Positive
22375	32.11	32.72	19.03	Positive
22376	31.96	32.47	19.32	Positive
22387			19.51	Negative
22390				invalid
22416		34.14	19.27	Inconclusive
22438			19.05	Negative
22444	34.12		19.16	Positive
22445			19.11	Negative
22446			19.22	Negative
22447			19.36	Negative
22479			22.23	Negative
22480			19.61	Negative
22481			19.84	Negative
22482			23.78	Negative
22483			19.09	Negative
22484			19.25	Negative
22485			19.38	Negative
22486			19.64	Negative
22487			20.28	Negative
22488			19.39	Negative
22489			19.16	Negative
22490			19.78	Negative
22491			26.09	Negative
22492			19.65	Negative
22493	33.8		19.3	Positive
22494				invalid
22495			18.98	Negative
22496			19.45	Negative
22497			19.5	Negative
22498			19.69	Negative
22499			19.19	Negative
22500			19.1	Negative
22640				invalid
22642			19.06	Negative
22643			19.41	Negative
22669			19.61	Negative
22670			19.48	Negative
22672			18.8	Negative
22673				invalid
22852		33.11	19.11	Inconclusive
22853			19.05	Negative
22854			19.17	Negative
22855			19.23	Negative
22856			21.23	Negative
X99002			19.44	Negative
X99003			19.18	Negative
25040	31.91	33.7	21.18	Positive
25041			21.2	Negative
25042			20.92	Negative
25043			20.76	Negative
25049			20.92	Negative
25050			21.09	Negative
25051			20.91	Negative
25052	28.84	30.02	21.35	Positive
25053			21.1	Negative
25054			20.97	Negative
25055	34.51		21.56	Positive
25056			21.12	Negative
25057			21.15	Negative
25058			21.15	Negative
25059			21.31	Negative
25060			21.27	Negative
25061			21.26	Negative
25062	30.62	29.79	21.06	Positive
25063		34.39	21.18	Inconclusive
25064			21.22	Negative
25065			21	Negative
25066	33.22	31.53	21.26	Positive
25067			21.06	Negative
25068	28.89	28.03	21.31	Positive
25069			21.04	Negative
25070			20.96	Negative
25071	32.09	31.56	21.06	Positive
25072			21.15	Negative
25073			21.43	Negative
25074	34.23	33.37	21.16	Positive
25075			21.07	Negative
25076	34.29	35.1	21.41	Positive
25077		34.43	21.13	Inconclusive
25078			20.84	Negative
25079			21.35	Negative
25080			21.12	Negative
25081			21.05	Negative
25082	31.95	31.16	21.07	Positive
25083			21.36	Negative
25084			20.94	Negative
25085			21.16	Negative
25086			21.23	Negative
25087	30.21	30.94	21.33	Positive
25088			21.1	Negative
25089			21.06	Negative
25090			21.08	Negative
25091			21.29	Negative
25092			21.13	Negative
25093			21.25	Negative
25094			21.31	Negative
25095			21.16	Negative
25096	5.91	5.98	21.82	Positive
25097			21.11	Negative
25098	30.37	31.41	21.14	Positive
25099	33.44	35.84	21.15	Positive
25100	28.31	29.55	21.19	Positive
25101	29.45	30.78	21.11	Positive
25102	30.21	31.53	21.1	Positive
25103			21.31	Negative
25104			21.26	Negative
25105			21.11	Negative
25106			21.44	Negative
25107			21.46	Negative
25108	32.45	32.66	21.23	Positive
25109			21.43	Negative
25110			21.3	Negative
25111			21.24	Negative
25112			21.15	Negative
25113			21.58	Negative
25114			21.23	Negative
25115			21.51	Negative
25116			21.54	Negative
25117	25.08	24.68	21.07	Positive
25209			21.06	Negative
25210			21.43	Negative
25211			20.82	Negative
25212			21.28	Negative
25213			21.43	Negative
25214			21.27	Negative
25215		33.79	21.18	Inconclusive
25216			20.73	Negative
25217	22.95		21.17	Positive
25218	13.81		21.73	Positive
25219			21.31	Negative
25220			21.62	Negative
25221			21.47	Negative
25222			21.18	Negative
25223	24.99	24.14	24.36	Positive
25224	32.87		21.55	Positive

### Sheet: Sheet4
Supplementary Table 4. Results for clinical samples tested using Lifegen to assess kit robustness
Sample ID	Orf1ab	IC	N	IC	Result
42389		29.51		29.79	Negative
42390	31.62	29.3	29.15	29.33	Positive
42391		30.49		30.59	Negative
42392		33.53		32.92	Negative
42393		30.63		30.51	Negative
42394		31.2		31.37	Negative
42395		29.07		29.08	Negative
42396		28.65		28.87	Negative
43047		30.08		30.1	Negative
43048		29.05		28.73	Negative
43049		29.86		30.15	Negative
43050		30		30.11	Negative
43051		30.1		30.26	Negative
43052		29.71		29.81	Negative
43053		28.61	35.4	28.46	Positive
43054		35.3		35.7	Negative
43055		30.23		30.4	Negative
43056		35.07		35.87	Negative
43057		31.65		31.37	Negative
43058		27.28	39.11	27.35	Positive
43059	26.19	28.52	24.61	28.2	Positive
44239		33.32		31.42	Negative
44240	41.13	30.56	45.2		Negative
44241		31.89	39.08	30.98	Positive
44242		36.95		35.13	Negative
44243		28.21			Negative
44244		27.16		27.2	Negative
44245		29.43		29.27	Negative
44482	30.71	36.32	28.39	32.71	Positive
44483	25.25	28.89	25.61	28.44	Positive
44484	28	29.13	28.42	29.14	Positive
44485		32.14		31.52	Negative
44486		31.59		32.17	Negative
44487	38.9	28.62	37.12	28.4	Positive
44488		29.23		29.74	Negative
44489		31.23		30.22	Negative
44490		33.97		32.96	Negative
44491		29.93		29.39	Negative
44492		31.35		31.09	Negative
44493	38.85	30.59	44.92	30.43	Positive
44494		29.84		29.47	Negative
44495		31.28		30.96	Negative
44496		31.32		28.32	Negative
44497		31.09		30.8	Negative
44498		32.13		32.17	Negative
44499		27.81			Negative
44500		29.93		27.73	Negative
44501		27.05		26.98	Negative
44502		30.36		30.85	Negative
44503		32.02		31.75	Negative
44504		29.15		28.79	Negative
44505		31.87		34.41	Negative
44506				33.8	Negative
44507				35.89	Negative
44508					Invalid
44509		29.12		29.06	Negative
44510		31.14		28.31	Negative
44511		30.66		31.11	Negative
44512		29.22		29.4	Negative
44513		31.41		31.74	Negative
44514		30.57		31.2	Negative
44515					Invalid
44516		33.37		33.97	Negative
44517		28.93		28.75	Negative
44518		29.19		29.12	Negative
45692		29.22		29.15	Negative
45694		32.19		32.09	Negative

### Sheet: Sheet5
Supplementary Table 5. Results for clinical samples tested using Liferiver to assess kit robustness
Sample ID	Orf1ab	N	E	IC	Result
24846	31.06	29.11	29.89	31.9	Positive
27304	33.08	31.5	29.59	31.22	Positive
27312				31.49	Negative
27320				31.5	Negative
27171	35.68	33.98	33.45	30.3	Positive
27164				31.04	Negative
24840		39.28	37.04	33.48	Inconclusive
24817		33.95		31.83	Inconclusive
27305		40.12		31.82	Inconclusive
27313				32.74	Negative
27321				32.45	Negative
27175				31.63	Negative
27165				31.4	Negative
24841	37.8	39	37.37	34.24	Positive
24858		39.29		33	Inconclusive
27306				32.19	Negative
27314				32.23	Negative
27322				31.64	Negative
27196				32.14	Negative
27166				31.33	Negative
24843				33.08	Negative
24858	39.55	39.47		33.72	Positive
27307	36.1	34.16	34.12	32.64	Positive
27315				34.58	Negative
27323				32.82	Negative
27159				31.33	Negative
27167				30.95	Negative
24869	40.02			33.82	Inconclusive
27300	34.98	34.18	32.52	32.31	Positive
27308			38.39	32.96	Inconclusive
27316				31.43	Negative
27328				32.16	Negative
27160				32.35	Negative
27168				31.24	Negative
24952	39.8	39		30.32	Positive
27301				31.91	Negative
27309		39.16		31.87	Inconclusive
27317				31.2	Negative
27329				32.38	Negative
27161				30.83	Negative
27169	40.22			31.68	Inconclusive
24856				32.77	Negative
27302		39.19	37.88	31.06	Inconclusive
27310	34.14	32.23	30.87	31.82	Positive
27318	34.43	32.42	33.65	31.6	Positive
27330		39.14		33.54	Inconclusive
27162				31.17	Negative
27170				33.07	Negative
24845	39.64	39.46	38.25	34.4	Positive
27303	18.46	16.15	15.34		Positive
27311	40.36	39.02		32.02	Positive
27319				30.72	Negative
27158				31.02	Negative
27163				32.06	Negative
27189				30.89	Negative
27163				29.64	Negative
27171	35.45	30.58	35.56	28.96	Positive
27179				30.32	Negative
27187				31.02	Negative
27195				28.73	Negative
27156				29.22	Negative
27164				12.7	Negative
27172				30.28	Negative
27180				29.63	Negative
27188				1.75	Negative
27196	40.89	38.4		30.72	Positive
27157				32.04	Negative
27165				28.33	Negative
27173				7.38	Negative
27181				22.73	Negative
27189			39.99	27.6	Inconclusive
27197				31.28	Negative
27158				31.46	Negative
27166				27.75	Negative
27174				33.19	Negative
27182				30.66	Negative
27190				30.16	Negative
27198				1.8	Negative
27159				31.02	Negative
27167				31.3	Negative
27175	39.66	39.31		32.1	Positive
27183				29.56	Negative
27191				31.34	Negative
27199				31.71	Negative
27160				4.64	Negative
27168				27.73	Negative
27176				10.98	Negative
27184				31.09	Negative
27192				27.74	Negative
27200				6.57	Negative
27161				8.34	Negative
27169	39.46	42.24		5.57	Positive
27177				31.01	Negative
27185				9.87	Negative
27193				32.03	Negative
27201				31.93	Negative
27162				31.56	Negative
27170				16.95	Negative
27178				10.63	Negative
27186				19.78	Negative
27194				28.79	Negative

### Sheet: Sheet6
Supplementary Table 6. Results for clinical samples tested using BioCov to assess kit robustness
Sample ID	N	Orf1ab RdRP	IC	Result
34298	45.82		23.99	Positive
34311			26.12	Negative
34319			28.12	Negative
34291			24.84	Negative
34301	40.58		26.28	Positive
34312			27.11	Negative
34320			26.71	Negative
34292			25.39	Negative
34302	23.05	26.88	24.8	Positive
34313			26.16	Negative
34321			25.77	Negative
34293			21.21	Negative
34304			21.76	Negative
34314			25.46	Negative
34322	20.47	23.36	24.61	Positive
34294	27.24	29.32	27.84	Positive
34307			28.08	Negative
34315			26.01	Negative
34323	41.54		25.17	Positive
34295	38.6		27.74	Positive
34308	39.42		28.45	Positive
34316			27.34	Negative
34324			30.36	Negative
34296			26.38	Negative
34309	43.17		26.16	Positive
34317			28.47	Negative
34325	22.53	25.77	26.18	Positive
34297	21.64	24.39	25.68	Positive
34310			25.02	Negative
34318			28.43	Negative
10924			23.4	Negative
10925			28.76	Negative
10926			26.09	Negative
10927			25.71	Negative
10928			25.44	Negative
10929			26.78	Negative
10930			25.5	Negative
10931			25.45	Negative
10932			25.44	Negative
10933			25.18	Negative
10934			27.72	Negative
10935			25.12	Negative
10936			24.36	Negative
10937			25.14	Negative
10938			24.86	Negative
10939			24.97	Negative
10940			25.22	Negative
10941			25.32	Negative
10942		38.25	29.3	Positive
10943			24.15	Negative
10944			25.57	Negative
10945			28.64	Negative
10946			24.75	Negative
10947			25.01	Negative
10948			23.79	Negative
10949			25.16	Negative
10950			23.84	Negative
10951			26.44	Negative
10952			25.86	Negative
10953			25.06	Negative

### Sheet: Sheet7
Supplementary Table 7. Results for clinical samples tested using DaAn to assess kit robustness
Sample ID	N	Orf1ab	IC	Result
42651			39.53	Negative
42659	2.46		41.41	Invalid
42667			28.83	Negative
42675	36.22	40.92	25.31	Positive
42689	34.36	37.31	27.39	Positive
43304	34.94	38.64	26.34	Positive
43290	33	37.05	27.35	Positive
43555			27.27	Negative
43543	21.12	24.43	25.65	Positive
43531	27.83	32.29	26.05	Positive
X99004			28.02	Negative
42644	44.57		24.15	Negative
42652	42.93		33.31	Negative
42660			37.52	Negative
42668	36.09		28.48	Positive
42677	36.37		26.33	Positive
43272	33.3	37.39	26.41	Positive
42950	32.15	35.8	24.35	Positive
43323	33.48	37.13	26.17	Positive
43556	44.97		27.39	Negative
43544			28.23	Negative
43532	4.5		25.33	Positive
X99005	41.86		27.43	Negative
42645				Invalid
42653	44.71		38.76	Negative
42661	45.85		42.87	Invalid
42669			37.57	Negative
42676			29.77	Negative
43303	35.09		26.59	Positive
43316	42.79	39.02	29.16	Positive
43549	33.67		29.59	Positive
43557	44.61		29.6	Negative
43545	44.68		23.68	Negative
43533	18.16	22.22	24.94	Positive
X99006	26.47	30.4	27.89	Positive
42646	35.88		28.32	Positive
42654			29.28	Negative
42662	42.42	45.15	39.64	Negative
42670		44.86	34.82	Positive
42678	35.4	37.73	20.31	Positive
43283	33.29	40.68	28.29	Positive
43311	33.81	38.1	26.3	Positive
43550	44.64		28.39	Negative
43558	45.05		30.68	Negative
43546	17.04	19.75	27.55	Positive
43534	18.14	21.18	27.01	Positive
X99007	31.25	35.37	27.16	Positive
42647	36.36		29.83	Positive
42655	44.03	39.53	33.47	Positive
42663	5.9		43.41	Invalid
42671			44.52	Invalid
42679			25.47	Negative
43326	34.43	39.31	23.81	Positive
43308	35.11		26.33	Positive
43551			27.27	Negative
43539	42.51		27.37	Negative
43547			25.75	Negative
43535	35.24	42.33	29.21	Positive
X99008	3.66		28.75	Positive
42648	45.66		27.11	Negative
42656		43.83	25.25	Positive
42664	36.72		32.44	Positive
42672			33.86	Negative
42680			27.35	Negative
43314	45.77		28.13	Negative
43275	33.3	37.11	29.52	Positive
43552		45.63	26.56	Positive
43540	34.99		22.86	Positive
43548	43.04	38.56	27.89	Positive
43536	36.24	40.13	26.2	Positive
44416	23.75	28.13	25.53	Positive
42649	35.19		30.35	Positive
42657			27.4	Negative
42665	45.49		39.59	Negative
42673			45.95	Invalid
42681	4.41		28.33	Positive
43950	34.08	36.14	27.39	Positive
43276	31.95	36.32	24.92	Positive
43553	43.5		27.01	Positive
43541	45.48		23.58	Negative
43529	44.93		24.23	Negative
43537			27.24	Negative
44013	45.65		25.5	Negative
42650	43.88		39.09	Negative
42658	2.44			Invalid
42666	5.55		28.97	Positive
42674	35.75	37.58	26.35	Positive
42682			34.84	Negative
43955	36.01		26.28	Positive
43279	32.81	38.83	27.52	Positive
43554			25.53	Negative
43542	17.72		28.17	Positive
43538	21.8		27.08	Positive
X99009	34.55	38.42	29.5	Positive
44528			30	Negative
45052			30.2	Negative
45053			30.06	Negative
45178	36.67	39.03	28.68	Positive
45183	36.7	40.39	29.75	Positive
45186	37.16	41.41	30.61	Positive
45206	37.41	40.45	28.96	Positive
45223	38.98	45.56	27.74	Positive
45242	36.81	42.1	28.8	Positive
45519			28.01	Negative
45520			28.83	Negative
45521			28.73	Negative
45522	38.1		28.22	Positive
45523			30.62	Negative
45524	38.64	40.3	27.5	Positive
45525			29.17	Negative
45526			30.41	Negative
45527			30.97	Negative
45529			27.9	Negative
45530	38.12	40.33	31.11	Positive
45531	39.02	41.28	29.41	Positive
45532	40.89	43.96	23.14	Positive
45533			31.5	Negative
45534			32.14	Negative
45535	41.65		30.23	Positive
45536			30.66	Negative
45537			27.68	Negative
45538			31.04	Negative
45540		44.96	29.44	Positive
45541			32	Negative
45542			31.42	Negative
45543	37.35	38.43	26.11	Positive
45544			31.7	Negative
45545			26.1	Negative
45546		45.28	28.91	Positive
45547			31.22	Negative
45548			29.13	Negative
45549			30.33	Negative
45550			30.29	Negative
45551			28.94	Negative
45552			26.48	Negative
45553			29.95	Negative
45554			31.5	Negative
45555			28.95	Negative
45556			29.51	Negative
45557			29.06	Negative
45558			28	Negative
45559			30.81	Negative
45829	37.61	41.53	30.54	Positive
46282			34.35	Negative
46283	40.01		28.05	Positive
46284			34.02	Negative
46285			30.8	Negative
X99010			35.2	Negative
